# Mini-XT, a miniaturized tagmentation-based protocol for efficient sequencing of SARS-CoV-2

**DOI:** 10.1101/2021.09.29.21263685

**Authors:** Marc Fuchs, Clara Radulescu, Miao Tang, Arun Mahesh, Deborah Lavin, Syed Umbreen, James McKenna, Mark Smyth, Eilís McColgan, Zoltan Molnar, Chris Baxter, Timofey Skvortsov, Aditi Singh, Fiona Rogan, Julia Miskelly, Stephen Bridgett, Derek Fairley, David A. Simpson

## Abstract

**Introduction:** The COVID-19 pandemic has highlighted the importance of whole genome sequencing (WGS) of SARS-CoV-2 to inform public health policy. By enabling definition of lineages it facilitates tracking of the global spread of the virus. The evolution of new variants can be monitored and knowledge of specific mutations provides insights into the mechanisms through which the virus increases transmissibility or evades immunity. To date almost one million SARS-CoV-2 genomes have been sequenced by members of the COVID-19 Genomics UK (COG-UK) Consortium. To achieve similar feats in a more cost-effective and sustainable manner in future, improved high throughput virus sequencing protocols are required. We have therefore developed a miniaturized library preparation protocol with drastically reduced consumable use and costs.

**Methods:** SARS-CoV-2 RNA was amplified using the ARTIC nCov-2019 multiplex RT-PCR protocol and purified using a conventional liquid handling system. Acoustic liquid transfer (Echo 525) was employed to reduce reaction volumes and the number of tips required for a Nextera XT library preparation. Sequencing was performed on an Illumina MiSeq.

**Results:** We present the ‘Mini-XT’ miniaturized tagmentation-based library preparation protocol available on protocols.io (https://dx.doi.org/10.17504/protocols.io.bvntn5en). The final version of Mini-XT has been used to sequence 4,384 SARS-CoV-2 samples from N. Ireland with a COG-UK QC pass rate of 97.4%. Sequencing quality was comparable and lineage calling consistent for replicate samples processed with full volume Nextera DNA Flex (333 samples) or using nanopore technology (20 samples). SNP calling between Mini-XT and these technologies was consistent and sequences from replicate samples paired together in maximum likelihood phylogenetic trees.

**Conclusion:** The Mini-XT protocol maintains sequence quality while reducing library preparation reagent volumes 8-fold and halving overall tip usage from sample to sequence to provide concomitant cost savings relative to standard protocols. This will enable more efficient high-throughput sequencing of SARS-CoV-2 isolates and future pathogen WGS.
