## Supplementary File 1 for "Mini-XT, a miniaturized tagmentation-based protocol for efficient sequencing of SARS-CoV-2"

### Sheet: Sheet1
Pooling and bead cleanup
Kit / consumable	Supplier	Product Code
KAPA Pure Beads (60mL)	Roche Diagnostics Limited	07983298001
Ethanol for molecular biology	Thermo Fisher Scientific (Life Technologies)	BP2818-500
1 M Tris pH 8.0 (100mL)	Thermo Fisher Scientific (Life Technologies)	AM9855G
Manual filter tips, low retention, sterile, 10µl (pack of 20 racks)	Sarstedt Ltd Ireland	70.1130.215
Manual filter tips, low retention, sterile, 100µl (pack of 20 racks)	Sarstedt Ltd Ireland	70.760.217
Manual filter tips, low retention, sterile 1250µl (pack of 10 racks)	Aquilant Scientific (NI)	750255
Biomek SPAN8 P250 Barrier Tips, Sterile (pack of 10 racks)	Labplan	379503
Biomek SPAN8 P1000 Barrier Tips, Sterile (pack of 5 racks)	Labplan	C41861
FrameStar PCR plates, fully skirted (pack of 50)	Premier Scientific	4ti-0960
Adhesive PCR Foil Seals (pack of 100)	Premier Scientific	4ti-0550
EASYseal(U+2122) plate sealer, transparent (pack of 100)	Aquilant Scientific (NI)	676001
Amplicon quantification and normalisation
Kit / consumable	Supplier	Product Code
Quant-iT dsDNA Assay Kit, broad range, 1 kit = 12 plates = 8 quantifications with 1.25 plates	Thermo Fisher Scientific (Life Technologies)	Q33130
Black microplates, 96-well (pack of 40)	Aquilant Scientific (NI)	655076
Manual filter tips, low retention, sterile, 10µl (pack of 20 racks)	Sarstedt Ltd Ireland	70.1130.215
Pipettor Tip, Low Retention, Sterile, Filtered, 20µl (pack of 20 racks)	Sarstedt Ltd Ireland	70.760.219
Manual filter tips, low retention, sterile, 300µl (pack of 10 racks)	Aquilant Scientific (NI)	738265
Echo Qualified 384-Well Microplate 2.0 (pack of 100)	Beckman | Labcyte	001-14555
Manual filter tips, low retention, sterile, 100µl (pack of 20 racks)	Sarstedt Ltd Ireland	70.760.217
Optional products:
Integra filter tips, Pre-Sterilized, 300 μL (10 ECO Racks of 96 Tips)	Mason Technology Ltd	3435
Library preparation
Kit / consumable	Supplier	Product Code
Nextera XT DNA Library Preparation Kit (96 samples)	Illumina	FC-131-1096
Nextera XT Index Kit v2 Set A (96 indexes, 384 samples)	Illumina	FC-131-2001
Nextera XT Index Kit v2 Set B (96 indexes, 384 samples)	Illumina	FC-131-2002
Nextera XT Index Kit v2 Set C (96 indexes, 384 samples)	Illumina	FC-131-2003
Nextera XT Index Kit v2 Set D (96 indexes, 384 samples)	Illumina	FC-131-2004
Echo Qualified 384-Well Microplate 2.0 (pack of 100)	Beckman | Labcyte	001-14555
Echo Qualified Reservoir (pack of 50)	Beckman | Labcyte	001-11101
Adhesive PCR Foil Seals (pack of 100)	Premier Scientific	4ti-0550
Eppendorf - twin.tec PCR Plate 384, LoBind, 25 pcs.	Mason Technology Ltd	0030129547
PCR Foil (self-adhesive), 100 pieces	Mason Technology Ltd	0030127790
Pooling and Pool QC
Kit / consumable	Supplier	Product Code
Manual filter tips, low retention, sterile, 100µl (pack of 20 racks)	Sarstedt Ltd Ireland	70.760.217
Adhesive PCR Foil Seals (pack of 100)	Premier Scientific	4ti-0550
Tapestation D1000 Assay Kit (112 rxns)	Agilent	5067-5582 + 5067-5583
Optical Tube Strips (8x Strip) – Box of 120	Agilent	401428
Optical Tube Strip Caps (8x Strip) – Box of 120	Agilent	401425
Loading Tips – 10 Pack (112 tips per pack)	Agilent	5067-5599
Qubit 1X dsDNA HS Assay Kit-500 assays	Thermo Fisher Scientific (Life Technologies)	Q33231
Qubit Assay Tubes (500)	Thermo Fisher Scientific (Life Technologies)	Q32856
Sequencing
Kit / consumable	Supplier	Product Code
MiSeq Reagent Kit v2 (300-cycles)	Illumina	MS-102-2002
Nanopore library preparation
Kit / consumable	Supplier	Product Code
NEBNext® Ultra™ II End Repair/dA-Tailing Module	New England Biolabs	E7546
NEBNext® Ultra™ II Ligation Module	New England Biolabs	E7595L
NEBNext® Quick Ligation Module	New England Biolabs	E6056
Ligation Sequencing kit	Oxford Nanopore Technologies	LSK-109
Native Barcode1-12	Oxford Nanopore Technologies	EXP-NBD104
Native Barcode13-24	Oxford Nanopore Technologies	EXP-NBD104
Native Barcode96	Oxford Nanopore Technologies	EXP-NBD196
SFB Expansion	Oxford Nanopore Technologies	EXP-SFB001
Sequencing Auxiliary vials	Oxford Nanopore Technologies	EXP-AUX001
Flow cells	Oxford Nanopore Technologies	FLO-MIN106D
Flow cells priming kits	Oxford Nanopore Technologies	EXP-FLP002
Flow cells washing kit	Oxford Nanopore Technologies	EXP-WSH003
Flow cells washing kit	Oxford Nanopore Technologies	EXP-WSH004
